# Genomic epidemiology of the SARS-CoV-2 epidemic in Zimbabwe: Role of international travel and regional migration in spread

**DOI:** 10.1101/2021.01.04.20232520

**Authors:** Tapfumanei Mashe, Faustinos Tatenda Takawira, Leonardo de Oliveira Martins, Muchaneta Gudza-Mugabe, Joconiah Chirenda, Manes Munyanyi, Blessmore V Chaibva, Andrew Tarupiwa, Hlanai Gumbo, Agnes Juru, Charles Nyagupe, Isaac Phiri, Portia Manangazira, Alexander Goredema, Sydney Danda, Israel Chabata, Janet Jonga, Rutendo Munharira, Kudzai Masunda, Innocent Mukeredzi, Douglas Mangwanya, The COVID-19 Genomics UK (COG-UK) Consortium, SARS-CoV-2 Research Group, Alex Trotter, Thanh Le Viet, Gemma Kay, David Baker, Gaetan Thilliez, Ana-Victoria Gutierrez, Justin O’Grady, Maxwell Hove, Sekesai Mutapuri-Zinyowera, Andrew J. Page, Robert A. Kingsley, Gibson Mhlanga

**Affiliations:** National Microbiology Reference Laboratory, Ministry of Health and Child Care, Zimbabwe, P.O. Box ST 749, Southerton, Harare, Zimbabwe; Quadram Institute Bioscience, Norwich, United Kingdom; World Health Organization, Zimbabwe, 82-84 Enterprise Road, Highlands P.O. Box CY 348 Causeway, Harare, Zimbabwe; Department of Surgical Sciences, Faculty of Medicine and Health Sciences, University of Zimbabwe; Directorate of Pharmacy Services, Ministry of Health and Child Care, Zimbabwe; Ministry of Health and Child Care, Zimbabwe; Harare City Health Department, Beatrice Road Infectious Diseases Hospital, Harare, Zimbabwe; School of Biological Sciences, University of East Anglia, Norwich, United Kingdom; SARS-CoV-2 Research Group

**Keywords:** sequencing, virus, transmission, epidemiology, COVID-19

## Abstract

Zimbabwe reported its first case of SARS-Cov-2 infection in March 2020, and case numbers increased to more than 8,099 to 16th October 2020. An understanding of the SARS-Cov-2 outbreak in Zimbabwe will assist in the implementation of effective public health interventions to control transmission. Nasopharyngeal samples from 92,299 suspected and confirmed COVID-19 cases reported in Zimbabwe between 20 March and 16 October 2020 were obtained. Available demographic data associated with those cases identified as positive (8,099) were analysed to describe the national breakdown of positive cases over time in more detail (geographical location, sex, age and travel history). The whole genome sequence (WGS) of one hundred SARS-CoV-2-positive samples from the first 120 days of the epidemic in Zimbabwe was determined to identify their relationship to one another and WGS from global samples. Overall, a greater proportion of infections were in males (55.5%) than females (44.85%), although in older age groups more females were affected than males. Most COVID-19 cases (57 %) were in the 20-40 age group. Eight lineages, from at least 25 separate introductions into the region were found using comparative genomics. Of these, 95% had the D614G mutation on the spike protein which was associated with higher transmissibility than the ancestral strain. Early introductions and spread of SARS-CoV-2 were predominantly associated with genomes common in Europe and the United States of America (USA), and few common in Asia at this time. As the pandemic evolved, travel-associated cases from South Africa and other neighbouring countries were also recorded. Transmission within quarantine centres occurred when travelling nationals returning to Zimbabwe. International and regional migration followed by local transmission were identified as accounting for the development of the SARS-CoV-2 epidemic in Zimbabwe. Based on this, rapid implementation of public health interventions are critical to reduce local transmission of SARS-CoV-2. Impact of the predominant G614 strain on severity of symptoms in COVID-19 cases needs further investigation.
