## Supplementary material for "Genomic epidemiology of the SARS-CoV-2 epidemic in Zimbabwe: Role of international travel and regional migration in spread": Suplementary Table 1

### Sheet: Supplememtary_Table_meta
Virus name	collection date	Location	Lineage	GISAID ID	ENA Project accession	ENA Sample accession	ENA Run accession	ENA Assembly accession
hCoV-19/Zimbabwe/ZW-10116/2020	06/2020	Africa / Zimbabwe	B	EPI_ISL_644776	ERP125662	ERS5457066	ERR4971183	ERZ1691320
hCoV-19/Zimbabwe/ZW-1114/2020	04/2020	Africa / Zimbabwe	B.1.1	EPI_ISL_644786	ERP125662	ERS5457060	ERR4971177	ERZ1691314
hCoV-19/Zimbabwe/ZW-1172B/2020	06/2020	Africa / Zimbabwe	B.1.5.19	EPI_ISL_644782	ERP125662	ERS5457041	ERR4971158	ERZ1691295
hCoV-19/Zimbabwe/ZW-1189B/2020	06/2020	Africa / Zimbabwe	B	EPI_ISL_647970	ERP125662	ERS5457020	ERR4971137	ERZ1691274
hCoV-19/Zimbabwe/ZW-1193B/2020	06/2020	Africa / Zimbabwe	B.1.23	EPI_ISL_647971	ERP125662	ERS5457023	ERR4971140	ERZ1691277
hCoV-19/Zimbabwe/ZW-1198B/2020	06/2020	Africa / Zimbabwe	B.1.23	EPI_ISL_644775	ERP125662	ERS5457022	ERR4971139	ERZ1691276
hCoV-19/Zimbabwe/ZW-1200B/2020	06/2020	Africa / Zimbabwe	B.1	EPI_ISL_647972	ERP125662	ERS5457002	ERR4971119	ERZ1691256
hCoV-19/Zimbabwe/ZW-1202B/2020	06/2020	Africa / Zimbabwe	B	EPI_ISL_647973	ERP125662	ERS5457049	ERR4971166	ERZ1691303
hCoV-19/Zimbabwe/ZW-1478B/2020	06/2020	Africa / Zimbabwe	B.1.23	EPI_ISL_647974	ERP125662	ERS5457048	ERR4971165	ERZ1691302
hCoV-19/Zimbabwe/ZW-1479B/2020	06/2020	Africa / Zimbabwe	B.1.23	EPI_ISL_647975	ERP125662	ERS5457055	ERR4971172	ERZ1691309
hCoV-19/Zimbabwe/ZW-149/2020	03/2020	Africa / Zimbabwe	A	EPI_ISL_644750	ERP125662	ERS5457094	ERR4971211	ERZ1691347
hCoV-19/Zimbabwe/ZW-162BY/2020	04/2020	Africa / Zimbabwe	B.2	EPI_ISL_644774	ERP125662	ERS5457092	ERR4971210	ERZ1691346
hCoV-19/Zimbabwe/ZW-168/2020	06/2020	Africa / Zimbabwe	A	EPI_ISL_644743	ERP125662	ERS5457043	ERR4971160	ERZ1691297
hCoV-19/Zimbabwe/ZW-169/2020	03/2020	Africa / Zimbabwe	A	EPI_ISL_647976	ERP125662	ERS5457070	ERR4971187	ERZ1691324
hCoV-19/Zimbabwe/ZW-1714/2020	04/2020	Africa / Zimbabwe	B.1	EPI_ISL_644785	ERP125662	ERS5457019	ERR4971136	ERZ1691273
hCoV-19/Zimbabwe/ZW-214/2020	03/2020	Africa / Zimbabwe	A	EPI_ISL_644764	ERP125662	ERS5457073	ERR4971190	ERZ1691327
hCoV-19/Zimbabwe/ZW-25/2020	03/2020	Africa / Zimbabwe	B.1	EPI_ISL_647977	ERP125662	ERS5457037	ERR4971154	ERZ1691291
hCoV-19/Zimbabwe/ZW-25BY/2020	04/2020	Africa / Zimbabwe	B.1	EPI_ISL_644787	ERP125662	ERS5456999	ERR4971116	ERZ1691253
hCoV-19/Zimbabwe/ZW-27BY/2020	04/2020	Africa / Zimbabwe	B.1	EPI_ISL_644753	ERP125662	ERS5457071	ERR4971188	ERZ1691325
hCoV-19/Zimbabwe/ZW-28BY/2020	04/2020	Africa / Zimbabwe	B.1	EPI_ISL_644788	ERP125662	ERS5457035	ERR4971152	ERZ1691289
hCoV-19/Zimbabwe/ZW-29/2020	03/2020	Africa / Zimbabwe	B.1	EPI_ISL_647978	ERP125662	ERS5457091	ERR4971209	ERZ1691345
hCoV-19/Zimbabwe/ZW-307/2020	06/2020	Africa / Zimbabwe	B.1	EPI_ISL_644744	ERP125662	ERS5457008	ERR4971125	ERZ1691262
hCoV-19/Zimbabwe/ZW-3182/2020	05/2020	Africa / Zimbabwe	B.1	EPI_ISL_647979	ERP125662	ERS5457058	ERR4971175	ERZ1691312
hCoV-19/Zimbabwe/ZW-333/2020	04/2020	Africa / Zimbabwe	B.1	EPI_ISL_644783	ERP125662	ERS5457053	ERR4971170	ERZ1691307
hCoV-19/Zimbabwe/ZW-367/2020	04/2020	Africa / Zimbabwe	B.1	EPI_ISL_644781	ERP125662	ERS5457079	ERR4971196	ERZ1691333
hCoV-19/Zimbabwe/ZW-391/2020	04/2020	Africa / Zimbabwe	B.1	EPI_ISL_644789	ERP125662	ERS5457031	ERR4971148	ERZ1691285
hCoV-19/Zimbabwe/ZW-4305/2020	04/2020	Africa / Zimbabwe	B.1.1	EPI_ISL_644757	ERP125662	ERS5457062	ERR4971179	ERZ1691316
hCoV-19/Zimbabwe/ZW-480/2020	04/2020	Africa / Zimbabwe	B.1	EPI_ISL_644784	ERP125662	ERS5457018	ERR4971135	ERZ1691272
hCoV-19/Zimbabwe/ZW-483/2020	04/2020	Africa / Zimbabwe	B.1	EPI_ISL_644773	ERP125662	ERS5457029	ERR4971146	ERZ1691283
hCoV-19/Zimbabwe/ZW-532/2020	04/2020	Africa / Zimbabwe	B.1	EPI_ISL_644772	ERP125662	ERS5457050	ERR4971167	ERZ1691304
hCoV-19/Zimbabwe/ZW-6903/2020	05/2020	Africa / Zimbabwe	B.1.1.57	EPI_ISL_644740	ERP125662	ERS5456995	ERR4971112	ERZ1691249
hCoV-19/Zimbabwe/ZW-6965/2020	2020	Africa / Zimbabwe	B.1.1	EPI_ISL_644790	ERP125662	ERS5457025	ERR4971142	ERZ1691279
hCoV-19/Zimbabwe/ZW-6969/2020	05/2020	Africa / Zimbabwe	B.1.1	EPI_ISL_644791	ERP125662	ERS5457034	ERR4971151	ERZ1691288
hCoV-19/Zimbabwe/ZW-6970/2020	05/2020	Africa / Zimbabwe	B.1.1	EPI_ISL_647980	ERP125662	ERS5457051	ERR4971168	ERZ1691305
hCoV-19/Zimbabwe/ZW-6971/2020	05/2020	Africa / Zimbabwe	B.1.1	EPI_ISL_644770	ERP125662	ERS5457057	ERR4971174	ERZ1691311
hCoV-19/Zimbabwe/ZW-6972/2020	05/2020	Africa / Zimbabwe	B.1.1	EPI_ISL_644758	ERP125662	ERS5457015	ERR4971132	ERZ1691269
hCoV-19/Zimbabwe/ZW-6973/2020	05/2020	Africa / Zimbabwe	B.1.1	EPI_ISL_644792	ERP125662	ERS5457038	ERR4971155	ERZ1691292
hCoV-19/Zimbabwe/ZW-6974/2020	05/2020	Africa / Zimbabwe	B.1.1	EPI_ISL_644793	ERP125662	ERS5457003	ERR4971120	ERZ1691257
hCoV-19/Zimbabwe/ZW-6976/2020	05/2020	Africa / Zimbabwe	B.1.1	EPI_ISL_644794	ERP125662	ERS5457040	ERR4971157	ERZ1691294
hCoV-19/Zimbabwe/ZW-6977/2020	05/2020	Africa / Zimbabwe	B.1	EPI_ISL_647981	ERP125662	ERS5457042	ERR4971159	ERZ1691296
hCoV-19/Zimbabwe/ZW-6978/2020	05/2020	Africa / Zimbabwe	B.1.1	EPI_ISL_644795	ERP125662	ERS5457082	ERR4971200	ERZ1691336
hCoV-19/Zimbabwe/ZW-6979/2020	05/2020	Africa / Zimbabwe	B.1.1	EPI_ISL_644796	ERP125662	ERS5457081	ERR4971199	ERZ1691335
hCoV-19/Zimbabwe/ZW-6980/2020	05/2020	Africa / Zimbabwe	B.1.1	EPI_ISL_644797	ERP125662	ERS5457085	ERR4971203	ERZ1691339
hCoV-19/Zimbabwe/ZW-6981/2020	05/2020	Africa / Zimbabwe	B.1.1	EPI_ISL_644798	ERP125662	ERS5457086	ERR4971204	ERZ1691340
hCoV-19/Zimbabwe/ZW-6982/2020	05/2020	Africa / Zimbabwe	B.1.1	EPI_ISL_644751	ERP125662	ERS5457087	ERR4971205	ERZ1691341
hCoV-19/Zimbabwe/ZW-6983/2020	05/2020	Africa / Zimbabwe	B.1.1	EPI_ISL_644763	ERP125662	ERS5457090	ERR4971208	ERZ1691344
hCoV-19/Zimbabwe/ZW-6984/2020	05/2020	Africa / Zimbabwe	B.1.1	EPI_ISL_644756	ERP125662	ERS5457084	ERR4971202	ERZ1691338
hCoV-19/Zimbabwe/ZW-6985/2020	05/2020	Africa / Zimbabwe	B.1.1	EPI_ISL_644752	ERP125662	ERS5457089	ERR4971207	ERZ1691343
hCoV-19/Zimbabwe/ZW-6987/2020	2020	Africa / Zimbabwe	B.1.1	EPI_ISL_644799	ERP125662	ERS5457088	ERR4971206	ERZ1691342
hCoV-19/Zimbabwe/ZW-6988/2020	05/2020	Africa / Zimbabwe	B.1	EPI_ISL_647982	ERP125662	ERS5457083	ERR4971201	ERZ1691337
hCoV-19/Zimbabwe/ZW-6989/2020	05/2020	Africa / Zimbabwe	B.1.1	EPI_ISL_644800	ERP125662	ERS5457016	ERR4971133	ERZ1691270
hCoV-19/Zimbabwe/ZW-6990/2020	05/2020	Africa / Zimbabwe	B.1.1	EPI_ISL_644801	ERP125662	ERS5457069	ERR4971186	ERZ1691323
hCoV-19/Zimbabwe/ZW-6991/2020	05/2020	Africa / Zimbabwe	B.1.1	EPI_ISL_644802	ERP125662	ERS5457080	ERR4971197	ERZ1691334
hCoV-19/Zimbabwe/ZW-6992/2020	05/2020	Africa / Zimbabwe	B.1.1	EPI_ISL_644803	ERP125662	ERS5457026	ERR4971143	ERZ1691280
hCoV-19/Zimbabwe/ZW-6993/2020	05/2020	Africa / Zimbabwe	B.1.1	EPI_ISL_644804	ERP125662	ERS5457014	ERR4971131	ERZ1691268
hCoV-19/Zimbabwe/ZW-6994/2020	05/2020	Africa / Zimbabwe	B.1.1	EPI_ISL_644780	ERP125662	ERS5457072	ERR4971189	ERZ1691326
hCoV-19/Zimbabwe/ZW-6996/2020	05/2020	Africa / Zimbabwe	B.1.1	EPI_ISL_644805	ERP125662	ERS5457005	ERR4971122	ERZ1691259
hCoV-19/Zimbabwe/ZW-6997/2020	05/2020	Africa / Zimbabwe	B.1.1	EPI_ISL_644806	ERP125662	ERS5457013	ERR4971130	ERZ1691267
hCoV-19/Zimbabwe/ZW-6998/2020	05/2020	Africa / Zimbabwe	B.1.1	EPI_ISL_644807	ERP125662	ERS5457024	ERR4971141	ERZ1691278
hCoV-19/Zimbabwe/ZW-6999/2020	05/2020	Africa / Zimbabwe	B.1.1	EPI_ISL_644808	ERP125662	ERS5457046	ERR4971163	ERZ1691300
hCoV-19/Zimbabwe/ZW-70/2020	03/2020	Africa / Zimbabwe	B.1	EPI_ISL_644766	ERP125662	ERS5457095	ERR4971212	ERZ1691348
hCoV-19/Zimbabwe/ZW-7000/2020	05/2020	Africa / Zimbabwe	B.1.1	EPI_ISL_644762	ERP125662	ERS5457036	ERR4971153	ERZ1691290
hCoV-19/Zimbabwe/ZW-7001/2020	05/2020	Africa / Zimbabwe	B.1.1	EPI_ISL_644809	ERP125662	ERS5457076	ERR4971193	ERZ1691330
hCoV-19/Zimbabwe/ZW-7002/2020	05/2020	Africa / Zimbabwe	B.1.1	EPI_ISL_644810	ERP125662	ERS5457017	ERR4971134	ERZ1691271
hCoV-19/Zimbabwe/ZW-7003/2020	05/2020	Africa / Zimbabwe	B.1.1	EPI_ISL_644811	ERP125662	ERS5457045	ERR4971162	ERZ1691299
hCoV-19/Zimbabwe/ZW-7113/2020	05/2020	Africa / Zimbabwe	B.1.1.57	EPI_ISL_644738	ERP125662	ERS5457027	ERR4971144	ERZ1691281
hCoV-19/Zimbabwe/ZW-7178/2020	05/2020	Africa / Zimbabwe	B.1.1.57	EPI_ISL_644765	ERP125662	ERS5457061	ERR4971178	ERZ1691315
hCoV-19/Zimbabwe/ZW-8694/2020	06/2020	Africa / Zimbabwe	B.1.23	EPI_ISL_647983	ERP125662	ERS5457011	ERR4971128	ERZ1691265
hCoV-19/Zimbabwe/ZW-8894/2020	06/2020	Africa / Zimbabwe	B.1.1.62	EPI_ISL_644749	ERP125662	ERS5457068	ERR4971185	ERZ1691322
hCoV-19/Zimbabwe/ZW-8911/2020	06/2020	Africa / Zimbabwe	B.1.5	EPI_ISL_644747	ERP125662	ERS5457021	ERR4971138	ERZ1691275
hCoV-19/Zimbabwe/ZW-8929/2020	06/2020	Africa / Zimbabwe	B.1.1.34	EPI_ISL_644739	ERP125662	ERS5457063	ERR4971180	ERZ1691317
hCoV-19/Zimbabwe/ZW-9090/2020	06/2020	Africa / Zimbabwe	B.1	EPI_ISL_647984	ERP125662	ERS5457077	ERR4971194	ERZ1691331
hCoV-19/Zimbabwe/ZW-9095/2020	06/2020	Africa / Zimbabwe	B.1.1.75	EPI_ISL_644748	ERP125662	ERS5457056	ERR4971173	ERZ1691310
hCoV-19/Zimbabwe/ZW-9096/2020	06/2020	Africa / Zimbabwe	B.1.1.75	EPI_ISL_644759	ERP125662	ERS5457006	ERR4971123	ERZ1691260
hCoV-19/Zimbabwe/ZW-9100/2020	06/2020	Africa / Zimbabwe	B.1.1.75	EPI_ISL_644754	ERP125662	ERS5457064	ERR4971181	ERZ1691318
hCoV-19/Zimbabwe/ZW-9102/2020	06/2020	Africa / Zimbabwe	B.1.1.75	EPI_ISL_644760	ERP125662	ERS5457054	ERR4971171	ERZ1691308
hCoV-19/Zimbabwe/ZW-9112/2020	06/2020	Africa / Zimbabwe	B.1.1	EPI_ISL_644777	ERP125662	ERS5457044	ERR4971161	ERZ1691298
hCoV-19/Zimbabwe/ZW-9115/2020	06/2020	Africa / Zimbabwe	B.1.1	EPI_ISL_644769	ERP125662	ERS5457032	ERR4971149	ERZ1691286
hCoV-19/Zimbabwe/ZW-9116/2020	06/2020	Africa / Zimbabwe	B.1.1	EPI_ISL_644778	ERP125662	ERS5457065	ERR4971182	ERZ1691319
hCoV-19/Zimbabwe/ZW-9129/2020	06/2020	Africa / Zimbabwe	B.1.5	EPI_ISL_644746	ERP125662	ERS5457067	ERR4971184	ERZ1691321
hCoV-19/Zimbabwe/ZW-9465/2020	06/2020	Africa / Zimbabwe	B.1.5	EPI_ISL_644741	ERP125662	ERS5457047	ERR4971164	ERZ1691301
hCoV-19/Zimbabwe/ZW-9469/2020	06/2020	Africa / Zimbabwe	B.1	EPI_ISL_644745	ERP125662	ERS5457074	ERR4971191	ERZ1691328
hCoV-19/Zimbabwe/ZW-9494/2020	06/2020	Africa / Zimbabwe	B.1.5	EPI_ISL_644812	ERP125662	ERS5457078	ERR4971195	ERZ1691332
hCoV-19/Zimbabwe/ZW-9506/2020	06/2020	Africa / Zimbabwe	B.1	EPI_ISL_644813	ERP125662	ERS5456996	ERR4971113	ERZ1691250
hCoV-19/Zimbabwe/ZW-9513/2020	06/2020	Africa / Zimbabwe	B.1	EPI_ISL_644814	ERP125662	ERS5457012	ERR4971129	ERZ1691266
hCoV-19/Zimbabwe/ZW-9515/2020	06/2020	Africa / Zimbabwe	B.1	EPI_ISL_644761	ERP125662	ERS5457010	ERR4971127	ERZ1691264
hCoV-19/Zimbabwe/ZW-9521/2020	06/2020	Africa / Zimbabwe	B.1.5	EPI_ISL_644815	ERP125662	ERS5457009	ERR4971126	ERZ1691263
hCoV-19/Zimbabwe/ZW-9527/2020	06/2020	Africa / Zimbabwe	B.1.5	EPI_ISL_644816	ERP125662	ERS5456997	ERR4971114	ERZ1691251
hCoV-19/Zimbabwe/ZW-9536/2020	06/2020	Africa / Zimbabwe	B.1.5	EPI_ISL_644742	ERP125662	ERS5457028	ERR4971145	ERZ1691282
hCoV-19/Zimbabwe/ZW-9537/2020	06/2020	Africa / Zimbabwe	B.1	EPI_ISL_644771	ERP125662	ERS5457033	ERR4971150	ERZ1691287
hCoV-19/Zimbabwe/ZW-9538/2020	06/2020	Africa / Zimbabwe	B.1.5	EPI_ISL_644817	ERP125662	ERS5457039	ERR4971156	ERZ1691293
hCoV-19/Zimbabwe/ZW-9811/2020	06/2020	Africa / Zimbabwe	B.1	EPI_ISL_644768	ERP125662	ERS5457030	ERR4971147	ERZ1691284
hCoV-19/Zimbabwe/ZW-9912/2020	06/2020	Africa / Zimbabwe	B.1	EPI_ISL_644779	ERP125662	ERS5457052	ERR4971169	ERZ1691306
hCoV-19/Zimbabwe/ZW-9947/2020	06/2020	Africa / Zimbabwe	B.1.1	EPI_ISL_644818	ERP125662	ERS5457059	ERR4971176	ERZ1691313
hCoV-19/Zimbabwe/ZW-9949/2020	06/2020	Africa / Zimbabwe	B.1.1	EPI_ISL_644819	ERP125662	ERS5456998	ERR4971115	ERZ1691252
hCoV-19/Zimbabwe/ZW-9951/2020	06/2020	Africa / Zimbabwe	B.1.1	EPI_ISL_644767	ERP125662	ERS5457001	ERR4971118	ERZ1691255
hCoV-19/Zimbabwe/ZW-9953/2020	06/2020	Africa / Zimbabwe	B.1.1	EPI_ISL_644820	ERP125662	ERS5457007	ERR4971124	ERZ1691261
hCoV-19/Zimbabwe/ZW-9955/2020	06/2020	Africa / Zimbabwe	B.1.1	EPI_ISL_644821	ERP125662	ERS5457000	ERR4971117	ERZ1691254
hCoV-19/Zimbabwe/ZW-9957/2020	06/2020	Africa / Zimbabwe	B.1.1	EPI_ISL_644755	ERP125662	ERS5457075	ERR4971192	ERZ1691329
hCoV-19/Zimbabwe/ZW-EC/2020	04/2020	Africa / Zimbabwe	None	EPI_ISL_644822	ERP125662	ERS5457004	ERR4971121	ERZ1691258
